# Clinical Evidence for Improved Outcomes with Histamine Antagonists and Aspirin in 22,560 COVID-19 Patients

**DOI:** 10.1101/2021.03.29.21253914

**Authors:** Cameron Mura, Saskia Preissner, Susanne Nahles, Max Heiland, Philip E. Bourne, Robert Preissner

## Abstract

COVID-19 has spurred much interest in the therapeutic potential of repurposed drugs. A family of acid-reducing drugs, known as histamine H_2_ receptor antagonists (H2RA), competitively bind the H2R and block its stimulation by histamine; examples of such drugs are famotidine (e.g., Pepcid) and ranitidine (e.g., Zantac). A dense web of functionalities between histamine and H2RAs, on the one hand, and downstream cellular pathways, on the other hand, links disparate physiological pathways in gastrointestinal contexts (e.g., acid reduction) to the dysregulated inflammatory cascades (cytokine storm) underlying the pathophysiology of COVID-19. Is famotidine beneficial in treating COVID-19? This question remains unresolved, though not for lack of effort: over 10 studies have examined the potential therapeutic value of famotidine in COVID-19, but have found conflicting results (pro-famotidine, anti-famotidine, and neutral). Given the contradictory reports, we have undertaken the new analysis reported herein. Notably, studies published thus far rest upon substantially smaller datasets than drawn upon in the present work. We analyzed a cohort of 22,560 COVID-19 patients taking H_1_/H_2_ receptor antagonists, focusing on 1,379 severe cases requiring respiratory support. We analyzed outcomes for treatment with the H1RAs loratadine (e.g., Claritin) and cetirizine (e.g., Zyrtec), the H2RA famotidine, aspirin, and a famotidine & aspirin combination. For cases that reached the point of respiratory support, we found a significantly reduced fatality risk for famotidine treatment. We did not detect a benefit from dual-histamine receptor blockade (concurrently targeting H_1_ and H_2_ receptors). Notably, famotidine combined with aspirin did exhibit a significant synergistic survival benefit (odds ratio of 0.55). The relative risk for death decreased by 32.5%--an immense benefit, given the more than 2.6 million COVID-19-related deaths thus far. We found lower levels of serum markers for severe disease (e.g., C-reactive protein) in famotidine users, consistent with prior findings by others and with a role for famotidine in attenuating cytokine release. The large, international, multi-center retrospective study reported here, sampling over 250,000 COVID-19 cases, hopefully helps clarify the possible value of clinically-approved histamine antagonists such as famotidine. Given these findings, alongside the cost-effectiveness and mild side-effects of popular drugs like famotidine and aspirin, we suggest that further prospective clinical trials, perhaps utilizing the aspirin combination reported here, are advisable.
