## Supplementary material for "Clinical Evidence for Improved Outcomes with Histamine Antagonists and Aspirin in 22,560 COVID-19 Patients": Supp Files 1-4: Baseline_Patient_Characteristics.csv

Baseline Patient Characteristics
Generated by TriNetX
Baseline Patient Characteristics
Characteristic ID	Characteristic Name	Category	Cohort 1 Before: Patient Count	Cohort 1 Before: % of Cohort	Cohort 1 Before: Mean	Cohort 1 Before: SD	Cohort 1 Before: Min	Cohort 1 Before: Max	Cohort 2 Before: Patient Count	Cohort 2 Before: % of Cohort	Cohort 2 Before: Mean	Cohort 2 Before: SD	Cohort 2 Before: Min	Cohort 2 Before: Max	Before: p-Value	Before: Standardized Mean Difference	Cohort 1 After: Patient Count	Cohort 1 After: % of Cohort	Cohort 1 After: Mean	Cohort 1 After: SD	Cohort 1 After: Min	Cohort 1 After: Max	Cohort 2 After: Patient Count	Cohort 2 After: % of Cohort	Cohort 2 After: Mean	Cohort 2 After: SD	Cohort 2 After: Min	Cohort 2 After: Max	After: p-Value	After: Standardized Mean Difference
Age	Current Age		590	100%	58.36949	20.178215	0	90	785	100%	60.084076	19.93185	0	90	0.11654761	0.08549239	563	100%	59.04085	19.901718	0	90	563	100%	60.68561	18.790442	0	90	0.15419316	0.08498271
AI	Age at Index		590	100%	57.96949	20.195456	0	90	785	100%	59.713375	19.964014	0	90	0.11089556	0.08684653	563	100%	58.65542	19.915888	0	90	563	100%	60.28597	18.816542	0	90	0.15820839	0.084161736
M	Male		305	51.695%					485	61.783%					0.00018041531	0.20469227	304	53.996%					298	52.931%					0.7199893	0.021366931
F	Female		285	48.305%					300	38.217%					0.00018041531	0.20469227	259	46.004%					265	47.069%					0.7199893	0.021366931
