## Supplementary material for "Clinical Evidence for Improved Outcomes with Histamine Antagonists and Aspirin in 22,560 COVID-19 Patients": Supp Files 1-4: Outcome_1_Result_a_MOA_graph.csv

Outcome 1 Result 1a Measures of Association Graph
Generated by TriNetX
Graph Data Table
Cohort	CohortName	Risk
1	CovRedef+famotidine+vent	0.28596802841918295
2	CovRedef-famotidine+vent	0.35346358792184723
