## Supplementary material for "Clinical Evidence for Improved Outcomes with Histamine Antagonists and Aspirin in 22,560 COVID-19 Patients": Supp Files 1-4: Outcome_1_Result_a_MOA_table.csv

Outcome 1 Result 1a Measures of Association Table
Generated by TriNetX
Cohort Statistics
Cohort	Cohort Name	Patients in Cohort	Patients with Outcome	Risk
1	CovRedef+famotidine+vent	563	161	0.28596802841918295
2	CovRedef-famotidine+vent	563	199	0.35346358792184723
Risk Difference
Risk Difference	95 % CI Lower	95 % CI Upper	z	p
-0.06749555950266428	-0.12183360973675955	-0.013157509268569005	-2.4282151067365705	0.015173340887317983
Risk Ratio
Risk Ratio	95 % CI Lower	95 % CI Upper
0.8090452261306533	0.6813290188310008	0.9607020394461693
Odds Ratio
Odds Ratio	95 % CI Lower	95 % CI Upper
0.7325683142078551	0.5696433509117387	0.9420918090633326
