## Supplementary material for "Clinical Evidence for Improved Outcomes with Histamine Antagonists and Aspirin in 22,560 COVID-19 Patients": Supp Files 1-4: Outcome_1_Result_b_KM_graph.csv

Outcome 1 Result 1b Kaplan-Meier Graph
Generated by TriNetX
Graph Data Table
Time (Days)	Cohort 1: Survival Probability	Cohort 1: Survival Probability 95 % CI Lower	Cohort 1: Survival Probability 95 % CI Upper	Cohort 2: Survival Probability	Cohort 2: Survival Probability 95 % CI Lower	Cohort 2: Survival Probability 95 % CI Upper
1	0.9822380106571935	0.9672401560092674	0.9904036064687319	0.9626998223801065	0.9433631792604125	0.9755200830821279
2	0.9491288642305464	0.9271590421624433	0.964598568821503	0.9365293417717149	0.912691381249619	0.9540226117765566
3	0.9229717695470276	0.8971874226301536	0.9424969787573119	0.9077425792172558	0.8800510501781578	0.929298497541651
4	0.9097594947273356	0.8823451669420572	0.93103616669276	0.8883048366215974	0.858443693965091	0.912190236986665
5	0.8887356408575855	0.8590067433736686	0.9125165480463433	0.8647735826713562	0.8326268457481907	0.8911522474205923
6	0.8810075048501284	0.8504988095541801	0.9056373222143206	0.8509530002998957	0.8176061514680659	0.8786592178294272
7	0.8573032670514703	0.8245627163640911	0.8843653398186961	0.830643859481283	0.7956315028108816	0.8601905829494564
8	0.8393178838266141	0.8050684553368752	0.8680476247162161	0.8039152204385682	0.7669607097196072	0.8356464414721226
9	0.8230599102900205	0.7875462068383451	0.8531969512001242	0.7955844927656296	0.7580715415856003	0.8279509598881206
10	0.808547518924705	0.7719673009184896	0.8398765511195639	0.770260848433567	0.7311706000070405	0.8044415037478592
11	0.8043472720731476	0.7674681021678567	0.8360112279259698	0.765945661607609	0.7265977165277886	0.8004235591645131
12	0.7957446274520439	0.7582489485305265	0.8280940614870304	0.752889769648389	0.7127885163910995	0.7882414579208769
13	0.7760696229271309	0.737238154786661	0.8099156208097241	0.7417192982886205	0.7009838163869151	0.7778050840276798
14	0.769301573889976	0.7300184611392133	0.8036521053712621	0.7327287613396677	0.6915073765815638	0.7693829047667199
15	0.7601703979387598	0.7202929597548986	0.7951871946930331	0.7189470291514608	0.6769967174067697	0.7564549145290107
16	0.7555067758655156	0.7153254204219828	0.790862976096323	0.7095796411494874	0.6671477534709733	0.7476538364702902
17	0.7555067758655156	0.7153254204219828	0.790862976096323	0.702387955597297	0.659585404568814	0.7408963523055428
18	0.7530774936280062	0.7127277761859083	0.7886180083076473	0.6975770791890963	0.6545342955345067	0.7363691172115578
19	0.7432010674820647	0.7021711659330493	0.7794861320150503	0.6951294403147485	0.6519620803920962	0.7340675370150537
20	0.7406987069854918	0.6994985337381509	0.7771704701807	0.6901642300267862	0.6467416093753368	0.7294004115257712
21	0.7356599402713049	0.6941203768718455	0.7725045509237152	0.6801254775900327	0.6361991389932355	0.7199532146500524
22	0.7305688680202925	0.6886901618630926	0.7677867660443884	0.6673411641014985	0.6227935069090828	0.707904041208916
23	0.7280054684833792	0.6859576985004531	0.7654098172098113	0.6621478476493463	0.6173536032405935	0.7030041395945634
24	0.7254147016916234	0.6831950849961026	0.7630081649009032	0.656871769182021	0.6118259043564577	0.6980268922146017
25	0.7228052962898551	0.6804129003262976	0.7605889009367773	0.6488935695563284	0.6034773514303838	0.6904918498828204
26	0.7122147424980623	0.6691296637281011	0.75076241669778	0.6462121911697316	0.6006736058724309	0.6879575922741866
27	0.7122147424980623	0.6691296637281011	0.75076241669778	0.6434970138959092	0.5978326924805993	0.6853929073645693
28	0.7095169593825397	0.6662559867608957	0.7482586471864792	0.6352470521792947	0.5892030827212594	0.6775981590647625
29	0.7040591366180586	0.6604431137359729	0.743192525989296	0.6296501618517236	0.5833496675019247	0.6723092543950758
30	0.7040591366180586	0.6604431137359729	0.743192525989296	0.6268010660967389	0.5803676080368796	0.6696189950885472
31	0.7040591366180586	0.6604431137359729	0.743192525989296	0.6210505976004389	0.574350918691363	0.664187408754077
32	0.7012429000715865	0.6574361186015892	0.7405844311041127	0.6181072298392991	0.5712668254730514	0.6614111500493657
33	0.7012429000715865	0.6574361186015892	0.7405844311041127	0.6151212045743752	0.5681356143075112	0.6585968063095673
34	0.6983923191769871	0.654391125337754	0.7379455911822199	0.6151212045743752	0.5681356143075112	0.6585968063095673
35	0.6925723831838458	0.6481684429694698	0.732562694915991	0.6090308956181929	0.5617437267735973	0.6528616483594292
36	0.6896377544415411	0.64503308321819	0.7298465680466535	0.5998495253324914	0.5521290842860331	0.6441981810899104
37	0.6896377544415411	0.64503308321819	0.7298465680466535	0.593665509607414	0.5456630700385131	0.6383551234233066
38	0.6866523096171191	0.6418400063593026	0.7270862297927265	0.5905409542936909	0.5423971976664085	0.6354020333501764
39	0.6866523096171191	0.6418400063593026	0.7270862297927265
40				0.5873997790048948	0.5391155098114078	0.6324320295467751
41	0.6866523096171191	0.6418400063593026	0.7270862297927265	0.5842246450643281	0.5357975707069108	0.629430747922504
42	0.6866523096171191	0.6418400063593026	0.7270862297927265	0.5842246450643281	0.5357975707069108	0.629430747922504
43	0.683531162755223	0.6384854685635261	0.7242137924687593	0.5842246450643281	0.5357975707069108	0.629430747922504
44	0.683531162755223	0.6384854685635261	0.7242137924687593	0.5842246450643281	0.5357975707069108	0.629430747922504
45	0.683531162755223	0.6384854685635261	0.7242137924687593	0.5809608202315665	0.5323785906780092	0.6263531091101083
46	0.683531162755223	0.6384854685635261	0.7242137924687593	0.5809608202315665	0.5323785906780092	0.6263531091101083
47	0.683531162755223	0.6384854685635261	0.7242137924687593	0.5809608202315665	0.5323785906780092	0.6263531091101083
48	0.6802449552419766	0.6349324401235333	0.7212068109888813	0.5809608202315665	0.5323785906780092	0.6263531091101083
49	0.6802449552419766	0.6349324401235333	0.7212068109888813	0.5809608202315665	0.5323785906780092	0.6263531091101083
50	0.6734763487221558	0.6276013882157461	0.7150245602599138	0.5774610562542675	0.5286818854061954	0.6230799752858406
51	0.6734763487221558	0.6276013882157461	0.7150245602599138	0.5774610562542675	0.5286818854061954	0.6230799752858406
52	0.6734763487221558	0.6276013882157461	0.7150245602599138	0.5774610562542675	0.5286818854061954	0.6230799752858406
53	0.6734763487221558	0.6276013882157461	0.7150245602599138	0.5738743416191475	0.5248860288665315	0.6197323066002338
54	0.6734763487221558	0.6276013882157461	0.7150245602599138
55	0.6734763487221558	0.6276013882157461	0.7150245602599138	0.5738743416191475	0.5248860288665315	0.6197323066002338
56	0.6734763487221558	0.6276013882157461	0.7150245602599138	0.5738743416191475	0.5248860288665315	0.6197323066002338
57				0.5738743416191475	0.5248860288665315	0.6197323066002338
58	0.6734763487221558	0.6276013882157461	0.7150245602599138	0.5738743416191475	0.5248860288665315	0.6197323066002338
59	0.6697759292236828	0.6235489239886731	0.7116817690238652
60	0.6697759292236828	0.6235489239886731	0.7116817690238652	0.5738743416191475	0.5248860288665315	0.6197323066002338
61	0.6697759292236828	0.6235489239886731	0.7116817690238652	0.5738743416191475	0.5248860288665315	0.6197323066002338
62	0.6697759292236828	0.6235489239886731	0.7116817690238652	0.5738743416191475	0.5248860288665315	0.6197323066002338
63				0.5738743416191475	0.5248860288665315	0.6197323066002338
64	0.6697759292236828	0.6235489239886731	0.7116817690238652
65	0.6697759292236828	0.6235489239886731	0.7116817690238652	0.5738743416191475	0.5248860288665315	0.6197323066002338
67	0.6697759292236828	0.6235489239886731	0.7116817690238652	0.5738743416191475	0.5248860288665315	0.6197323066002338
68	0.6697759292236828	0.6235489239886731	0.7116817690238652
69	0.6697759292236828	0.6235489239886731	0.7116817690238652	0.5696854778117086	0.5203541786826391	0.6159098740527301
70				0.5696854778117086	0.5203541786826391	0.6159098740527301
71	0.6697759292236828	0.6235489239886731	0.7116817690238652	0.5696854778117086	0.5203541786826391	0.6159098740527301
72				0.5696854778117086	0.5203541786826391	0.6159098740527301
73	0.6656668744431691	0.618980729461841	0.7080265692493383	0.5696854778117086	0.5203541786826391	0.6159098740527301
74	0.6656668744431691	0.618980729461841	0.7080265692493383	0.5696854778117086	0.5203541786826391	0.6159098740527301
75	0.6656668744431691	0.618980729461841	0.7080265692493383	0.5696854778117086	0.5203541786826391	0.6159098740527301
76	0.6615064564778995	0.6143593318054896	0.7043233021085454	0.5696854778117086	0.5203541786826391	0.6159098740527301
77	0.6615064564778995	0.6143593318054896	0.7043233021085454	0.5696854778117086	0.5203541786826391	0.6159098740527301
78	0.6615064564778995	0.6143593318054896	0.7043233021085454	0.5696854778117086	0.5203541786826391	0.6159098740527301
79	0.6615064564778995	0.6143593318054896	0.7043233021085454	0.5696854778117086	0.5203541786826391	0.6159098740527301
80	0.6615064564778995	0.6143593318054896	0.7043233021085454
81	0.6615064564778995	0.6143593318054896	0.7043233021085454	0.5696854778117086	0.5203541786826391	0.6159098740527301
82	0.6615064564778995	0.6143593318054896	0.7043233021085454	0.5696854778117086	0.5203541786826391	0.6159098740527301
83	0.6615064564778995	0.6143593318054896	0.7043233021085454	0.5696854778117086	0.5203541786826391	0.6159098740527301
84				0.5647743961064354	0.5149076563911162	0.611546966920887
85	0.6615064564778995	0.6143593318054896	0.7043233021085454	0.5647743961064354	0.5149076563911162	0.611546966920887
86	0.6615064564778995	0.6143593318054896	0.7043233021085454	0.5647743961064354	0.5149076563911162	0.611546966920887
87	0.6615064564778995	0.6143593318054896	0.7043233021085454	0.5647743961064354	0.5149076563911162	0.611546966920887
88	0.6615064564778995	0.6143593318054896	0.7043233021085454
89	0.6615064564778995	0.6143593318054896	0.7043233021085454	0.5647743961064354	0.5149076563911162	0.611546966920887
90	0.6615064564778995	0.6143593318054896	0.7043233021085454	0.5647743961064354	0.5149076563911162	0.611546966920887
91				0.5647743961064354	0.5149076563911162	0.611546966920887
92				0.5647743961064354	0.5149076563911162	0.611546966920887
93	0.6615064564778995	0.6143593318054896	0.7043233021085454
94	0.6615064564778995	0.6143593318054896	0.7043233021085454
95	0.6615064564778995	0.6143593318054896	0.7043233021085454
96	0.6615064564778995	0.6143593318054896	0.7043233021085454
97	0.6615064564778995	0.6143593318054896	0.7043233021085454
98	0.6615064564778995	0.6143593318054896	0.7043233021085454	0.5647743961064354	0.5149076563911162	0.611546966920887
99	0.6615064564778995	0.6143593318054896	0.7043233021085454
100	0.6615064564778995	0.6143593318054896	0.7043233021085454	0.5647743961064354	0.5149076563911162	0.611546966920887
101	0.6615064564778995	0.6143593318054896	0.7043233021085454	0.5647743961064354	0.5149076563911162	0.611546966920887
102				0.5647743961064354	0.5149076563911162	0.611546966920887
103	0.6615064564778995	0.6143593318054896	0.7043233021085454	0.5647743961064354	0.5149076563911162	0.611546966920887
104	0.6615064564778995	0.6143593318054896	0.7043233021085454
105	0.6615064564778995	0.6143593318054896	0.7043233021085454	0.5647743961064354	0.5149076563911162	0.611546966920887
106	0.6615064564778995	0.6143593318054896	0.7043233021085454	0.5647743961064354	0.5149076563911162	0.611546966920887
107	0.6554927614190091	0.6071979034578899	0.6993696906653794	0.5647743961064354	0.5149076563911162	0.611546966920887
108	0.6554927614190091	0.6071979034578899	0.6993696906653794
109				0.5647743961064354	0.5149076563911162	0.611546966920887
110	0.6554927614190091	0.6071979034578899	0.6993696906653794	0.5647743961064354	0.5149076563911162	0.611546966920887
111				0.5578018726977136	0.5066275061877583	0.6058387611187546
112				0.5578018726977136	0.5066275061877583	0.6058387611187546
113				0.5578018726977136	0.5066275061877583	0.6058387611187546
114	0.6554927614190091	0.6071979034578899	0.6993696906653794	0.5578018726977136	0.5066275061877583	0.6058387611187546
115	0.6554927614190091	0.6071979034578899	0.6993696906653794	0.5578018726977136	0.5066275061877583	0.6058387611187546
116	0.6554927614190091	0.6071979034578899	0.6993696906653794	0.5501607511539094	0.49744417934475277	0.5996868320377633
117	0.6554927614190091	0.6071979034578899	0.6993696906653794	0.5501607511539094	0.49744417934475277	0.5996868320377633
119	0.6486647118208945	0.5988908364305763	0.6938945469651868
120	0.6486647118208945	0.5988908364305763	0.6938945469651868
121	0.6486647118208945	0.5988908364305763	0.6938945469651868	0.5501607511539094	0.49744417934475277	0.5996868320377633
122	0.6486647118208945	0.5988908364305763	0.6938945469651868	0.5501607511539094	0.49744417934475277	0.5996868320377633
123	0.6486647118208945	0.5988908364305763	0.6938945469651868
125	0.6486647118208945	0.5988908364305763	0.6938945469651868	0.5501607511539094	0.49744417934475277	0.5996868320377633
126	0.6486647118208945	0.5988908364305763	0.6938945469651868
127				0.5501607511539094	0.49744417934475277	0.5996868320377633
129				0.5415644894171296	0.4869282090242034	0.5929394475802877
130	0.6486647118208945	0.5988908364305763	0.6938945469651868	0.5415644894171296	0.4869282090242034	0.5929394475802877
131	0.6486647118208945	0.5988908364305763	0.6938945469651868
133				0.5415644894171296	0.4869282090242034	0.5929394475802877
134	0.6486647118208945	0.5988908364305763	0.6938945469651868	0.5415644894171296	0.4869282090242034	0.5929394475802877
135	0.6486647118208945	0.5988908364305763	0.6938945469651868
136				0.5415644894171296	0.4869282090242034	0.5929394475802877
137	0.6486647118208945	0.5988908364305763	0.6938945469651868
138	0.6486647118208945	0.5988908364305763	0.6938945469651868
140	0.6486647118208945	0.5988908364305763	0.6938945469651868	0.5415644894171296	0.4869282090242034	0.5929394475802877
141				0.5415644894171296	0.4869282090242034	0.5929394475802877
142	0.6486647118208945	0.5988908364305763	0.6938945469651868	0.5415644894171296	0.4869282090242034	0.5929394475802877
143	0.6486647118208945	0.5988908364305763	0.6938945469651868
144	0.6486647118208945	0.5988908364305763	0.6938945469651868
146	0.6486647118208945	0.5988908364305763	0.6938945469651868
147	0.6486647118208945	0.5988908364305763	0.6938945469651868
149	0.6486647118208945	0.5988908364305763	0.6938945469651868
150	0.6486647118208945	0.5988908364305763	0.6938945469651868
152	0.6486647118208945	0.5988908364305763	0.6938945469651868	0.5415644894171296	0.4869282090242034	0.5929394475802877
153				0.5415644894171296	0.4869282090242034	0.5929394475802877
154	0.6486647118208945	0.5988908364305763	0.6938945469651868
155				0.5415644894171296	0.4869282090242034	0.5929394475802877
156				0.5415644894171296	0.4869282090242034	0.5929394475802877
157	0.6486647118208945	0.5988908364305763	0.6938945469651868	0.5415644894171296	0.4869282090242034	0.5929394475802877
158	0.6486647118208945	0.5988908364305763	0.6938945469651868
159	0.6486647118208945	0.5988908364305763	0.6938945469651868
160	0.6486647118208945	0.5988908364305763	0.6938945469651868
162	0.6486647118208945	0.5988908364305763	0.6938945469651868	0.5415644894171296	0.4869282090242034	0.5929394475802877
163	0.6486647118208945	0.5988908364305763	0.6938945469651868
164	0.6486647118208945	0.5988908364305763	0.6938945469651868	0.5415644894171296	0.4869282090242034	0.5929394475802877
165	0.6486647118208945	0.5988908364305763	0.6938945469651868	0.5415644894171296	0.4869282090242034	0.5929394475802877
166	0.6486647118208945	0.5988908364305763	0.6938945469651868	0.5415644894171296	0.4869282090242034	0.5929394475802877
167	0.6486647118208945	0.5988908364305763	0.6938945469651868	0.5415644894171296	0.4869282090242034	0.5929394475802877
168	0.6486647118208945	0.5988908364305763	0.6938945469651868	0.5415644894171296	0.4869282090242034	0.5929394475802877
170	0.6486647118208945	0.5988908364305763	0.6938945469651868	0.5415644894171296	0.4869282090242034	0.5929394475802877
173	0.6486647118208945	0.5988908364305763	0.6938945469651868
174				0.5415644894171296	0.4869282090242034	0.5929394475802877
176	0.6486647118208945	0.5988908364305763	0.6938945469651868
177	0.6486647118208945	0.5988908364305763	0.6938945469651868
178	0.6486647118208945	0.5988908364305763	0.6938945469651868
179	0.6486647118208945	0.5988908364305763	0.6938945469651868	0.5415644894171296	0.4869282090242034	0.5929394475802877
180	0.6295863379438092	0.5674310146091669	0.6853566384024314
185	0.6105079640667241	0.5387234029590406	0.6745756502124435
186	0.6105079640667241	0.5387234029590406	0.6745756502124435
188	0.6105079640667241	0.5387234029590406	0.6745756502124435
189	0.6105079640667241	0.5387234029590406	0.6745756502124435	0.5415644894171296	0.4869282090242034	0.5929394475802877
190				0.5415644894171296	0.4869282090242034	0.5929394475802877
191	0.6105079640667241	0.5387234029590406	0.6745756502124435
192	0.6105079640667241	0.5387234029590406	0.6745756502124435	0.5415644894171296	0.4869282090242034	0.5929394475802877
193				0.5415644894171296	0.4869282090242034	0.5929394475802877
194				0.5415644894171296	0.4869282090242034	0.5929394475802877
196				0.5415644894171296	0.4869282090242034	0.5929394475802877
197	0.6105079640667241	0.5387234029590406	0.6745756502124435
198	0.6105079640667241	0.5387234029590406	0.6745756502124435	0.5415644894171296	0.4869282090242034	0.5929394475802877
199	0.6105079640667241	0.5387234029590406	0.6745756502124435	0.5415644894171296	0.4869282090242034	0.5929394475802877
200				0.5415644894171296	0.4869282090242034	0.5929394475802877
201				0.5415644894171296	0.4869282090242034	0.5929394475802877
202				0.5415644894171296	0.4869282090242034	0.5929394475802877
203				0.5415644894171296	0.4869282090242034	0.5929394475802877
204				0.5415644894171296	0.4869282090242034	0.5929394475802877
206				0.5415644894171296	0.4869282090242034	0.5929394475802877
207	0.6105079640667241	0.5387234029590406	0.6745756502124435
208	0.6105079640667241	0.5387234029590406	0.6745756502124435
209	0.6105079640667241	0.5387234029590406	0.6745756502124435	0.5415644894171296	0.4869282090242034	0.5929394475802877
210	0.6105079640667241	0.5387234029590406	0.6745756502124435
212	0.6105079640667241	0.5387234029590406	0.6745756502124435
214	0.6105079640667241	0.5387234029590406	0.6745756502124435
217				0.5415644894171296	0.4869282090242034	0.5929394475802877
218				0.5415644894171296	0.4869282090242034	0.5929394475802877
224				0.5415644894171296	0.4869282090242034	0.5929394475802877
225				0.5415644894171296	0.4869282090242034	0.5929394475802877
230	0.6105079640667241	0.5387234029590406	0.6745756502124435
231	0.6105079640667241	0.5387234029590406	0.6745756502124435
235	0.6105079640667241	0.5387234029590406	0.6745756502124435
236				0.5415644894171296	0.4869282090242034	0.5929394475802877
239				0.5415644894171296	0.4869282090242034	0.5929394475802877
244				0.5415644894171296	0.4869282090242034	0.5929394475802877
246				0.5415644894171296	0.4869282090242034	0.5929394475802877
248	0.6105079640667241	0.5387234029590406	0.6745756502124435
249	0.6105079640667241	0.5387234029590406	0.6745756502124435	0.5415644894171296	0.4869282090242034	0.5929394475802877
252				0.5415644894171296	0.4869282090242034	0.5929394475802877
256				0.5415644894171296	0.4869282090242034	0.5929394475802877
259	0.6105079640667241	0.5387234029590406	0.6745756502124435
264	0.6105079640667241	0.5387234029590406	0.6745756502124435
275				0.5415644894171296	0.4869282090242034	0.5929394475802877
276				0.5415644894171296	0.4869282090242034	0.5929394475802877
281				0.5415644894171296	0.4869282090242034	0.5929394475802877
282				0.5415644894171296	0.4869282090242034	0.5929394475802877
283	0.6105079640667241	0.5387234029590406	0.6745756502124435
289	0.6105079640667241	0.5387234029590406	0.6745756502124435
292				0.5415644894171296	0.4869282090242034	0.5929394475802877
295				0.5415644894171296	0.4869282090242034	0.5929394475802877
301	0.6105079640667241	0.5387234029590406	0.6745756502124435
310	0.6105079640667241	0.5387234029590406	0.6745756502124435
