## Supplementary material for "Clinical Evidence for Improved Outcomes with Histamine Antagonists and Aspirin in 22,560 COVID-19 Patients": Supp Files 1-4: Outcome_1_Result_b_KM_table.csv

Outcome 1 Result 1b Kaplan-Meier Table
Generated by TriNetX
Cohort Statistics
Cohort	Cohort Name	Patients in Cohort	Patients with Outcome	Median Survival (Days)	Survival Probability at End of Time Window
1	CovRedef+famotidine+vent	563	161		0.6105079640667241
2	CovRedef-famotidine+vent	563	199		0.5415644894171296
Log-Rank Test
χ²	df	p
7.1740082643967025	1	0.007396732550763986
