## Supplementary material for "Clinical Evidence for Improved Outcomes with Histamine Antagonists and Aspirin in 22,560 COVID-19 Patients": Supp Files 1-4: Propensity_Score_Density_Graph.csv

Propensity Score Density Graph
Generated by TriNetX
Graph Data Table
Propensity Score	Cohort 1 Before: Patients	Cohort 2 Before: Patients	Cohort 1 After: Patients	Cohort 2 After: Patients
0.42	4	4	4	4
0.44	9	9	5	8
0.46	20	14	16	13
0.48	55	49	46	47
0.5	88	77	79	77
0.52	82	96	82	83
0.54	41	61	40	41
0.56	12	39	12	11
0.58	48	88	48	51
0.6	98	127	98	95
0.62	98	163	98	98
0.64	35	58	35	35
