## Supplementary material for "Clinical Evidence for Improved Outcomes with Histamine Antagonists and Aspirin in 22,560 COVID-19 Patients": Supp Files 5-8: Baseline_Patient_Characteristics.csv

Baseline Patient Characteristics
Generated by TriNetX
Baseline Patient Characteristics
Characteristic ID	Characteristic Name	Category	Cohort 1 Before: Patient Count	Cohort 1 Before: % of Cohort	Cohort 1 Before: Mean	Cohort 1 Before: SD	Cohort 1 Before: Min	Cohort 1 Before: Max	Cohort 2 Before: Patient Count	Cohort 2 Before: % of Cohort	Cohort 2 Before: Mean	Cohort 2 Before: SD	Cohort 2 Before: Min	Cohort 2 Before: Max	Before: p-Value	Before: Standardized Mean Difference	Cohort 1 After: Patient Count	Cohort 1 After: % of Cohort	Cohort 1 After: Mean	Cohort 1 After: SD	Cohort 1 After: Min	Cohort 1 After: Max	Cohort 2 After: Patient Count	Cohort 2 After: % of Cohort	Cohort 2 After: Mean	Cohort 2 After: SD	Cohort 2 After: Min	Cohort 2 After: Max	After: p-Value	After: Standardized Mean Difference
Age	Current Age		88	100%	54.795456	22.312904	1	90	1196	100%	59.8796	19.619192	0	90	0.020326326	0.24199533	88	100%	54.795456	22.312904	1	90	88	100%	55.988636	21.124424	1	90	0.71608996	0.054917533
AI	Age at Index		88	100%	54.352272	22.307692	1	90	1196	100%	59.496655	19.636765	0	90	0.018984634	0.2447992	88	100%	54.352272	22.307692	1	90	88	100%	55.579544	21.101137	1	90	0.70816815	0.056523014
F	Female		56	63.636%					485	40.552%					0.000023090404	0.4749469	56	63.636%					58	65.909%					0.75230557	0.047592077
M	Male		32	36.364%					711	59.448%					0.000023090404	0.4749469	32	36.364%					30	34.091%					0.75230557	0.047592077
