## Supplementary material for "Clinical Evidence for Improved Outcomes with Histamine Antagonists and Aspirin in 22,560 COVID-19 Patients": Supp Files 5-8: Outcome_1_Result_a_MOA_table.csv

Outcome 1 Result 1a Measures of Association Table
Generated by TriNetX
Cohort Statistics
Cohort	Cohort Name	Patients in Cohort	Patients with Outcome	Risk
1	CovRedef+H1+H2+vent	88	22	0.25
2	CovRedef-(H1+H2)+vent	88	27	0.3068181818181818
Risk Difference
Risk Difference	95 % CI Lower	95 % CI Upper	z	p
-0.05681818181818182	-0.18899121338752237	0.07535484975115872	-0.8408653134322052	0.4004233923347109
Risk Ratio
Risk Ratio	95 % CI Lower	95 % CI Upper
0.8148148148148148	0.5046195413777373	1.3156905906359173
Odds Ratio
Odds Ratio	95 % CI Lower	95 % CI Upper
0.7530864197530863	0.3885033420742834	1.4598050883899025
