## Supplementary material for "Clinical Evidence for Improved Outcomes with Histamine Antagonists and Aspirin in 22,560 COVID-19 Patients": Supp Files 5-8: Outcome_1_Result_b_KM_graph.csv

Outcome 1 Result 1b Kaplan-Meier Graph
Generated by TriNetX
Graph Data Table
Time (Days)	Cohort 1: Survival Probability	Cohort 1: Survival Probability 95 % CI Lower	Cohort 1: Survival Probability 95 % CI Upper	Cohort 2: Survival Probability	Cohort 2: Survival Probability 95 % CI Lower	Cohort 2: Survival Probability 95 % CI Upper
1	0.9886363636363632	0.9220701323069287	0.9983914262892354	0.9772727272727265	0.9121735851647432	0.9942670473703223
2	0.9426532769556027	0.8676979327741848	0.9757229884695586	0.9653547671840348	0.8963837144554451	0.9886987930460683
3	0.9426532769556027	0.8676979327741848	0.9757229884695586	0.9396119733924607	0.860707188175785	0.9744662664377848
4	0.9308701109936581	0.8525609829080915	0.9683407678780078	0.8999100590237654	0.8093925845475496	0.9487660712621482
5				0.886676087567533	0.7931053304227084	0.939499173811378
6	0.918935878801432	0.8374185684769287	0.9605209961335927	0.8463726290417363	0.7448567283334717	0.9098755578001161
7	0.9070016466092053	0.8225688055226187	0.952390403939052
8	0.8950674144169787	0.8079698194757088	0.9439963820799095	0.8060691705159392	0.6985841385550156	0.8784718952952799
9	0.871198950032526	0.7794038677355506	0.9265519174487765	0.8060691705159392	0.6985841385550156	0.8784718952952799
10	0.8590989646154077	0.7651180051001472	0.9174555009265958	0.7921714261966991	0.6827977613946203	0.867399656961914
11	0.8469989791982895	0.7510061015415403	0.9081920298887709	0.7921714261966991	0.6827977613946203	0.867399656961914
12				0.7921714261966991	0.6827977613946203	0.867399656961914
13	0.8469989791982895	0.7510061015415403	0.9081920298887709
14				0.7772247955137426	0.6655880929966107	0.8555344225312347
15	0.8469989791982895	0.7510061015415403	0.9081920298887709	0.7622781648307858	0.648626995584161	0.8434911167142088
16	0.833554550957047	0.7348707211599762	0.8979951578592312	0.7622781648307858	0.648626995584161	0.8434911167142088
17	0.833554550957047	0.7348707211599762	0.8979951578592312	0.7463973697301441	0.6304773863189391	0.830711314879236
18				0.7305165746295029	0.6126050665426702	0.8177436845625374
19	0.8196619751077633	0.7182710050290035	0.8873558406964094	0.7305165746295029	0.6126050665426702	0.8177436845625374
20	0.8196619751077633	0.7182710050290035	0.8873558406964094
21	0.8196619751077633	0.7182710050290035	0.8873558406964094	0.7142828729710695	0.5944629406409597	0.8043804068111948
22	0.805025154123696	0.7007421061774396	0.8761032997427382
23				0.6976716433670913	0.5760248967069761	0.7906026683532197
24	0.7903883331396288	0.6835306134334688	0.864650847246583
26	0.7903883331396288	0.6835306134334688	0.864650847246583	0.6806552618215523	0.5572626778798376	0.7763885078934606
28				0.6806552618215523	0.5572626778798376	0.7763885078934606
29	0.7748905226859104	0.6652369293361743	0.8525114459731146	0.6806552618215523	0.5572626778798376	0.7763885078934606
31	0.7748905226859104	0.6652369293361743	0.8525114459731146	0.6617481712153981	0.5360067983492228	0.7608283578791173
32				0.6617481712153981	0.5360067983492228	0.7608283578791173
33	0.7748905226859104	0.6652369293361743	0.8525114459731146
34	0.7748905226859104	0.6652369293361743	0.8525114459731146
35				0.6216422214447679	0.49138236840991045	0.7275548815474383
36				0.6015892465594529	0.46973778550790307	0.7104998460205981
37	0.7748905226859104	0.6652369293361743	0.8525114459731146
39	0.7748905226859104	0.6652369293361743	0.8525114459731146
40	0.7748905226859104	0.6652369293361743	0.8525114459731146
43	0.7748905226859104	0.6652369293361743	0.8525114459731146
45	0.7748905226859104	0.6652369293361743	0.8525114459731146
46	0.7748905226859104	0.6652369293361743	0.8525114459731146
48	0.7559907538399125	0.6416941336363766	0.8383052905541819	0.6015892465594529	0.46973778550790307	0.7104998460205981
49				0.6015892465594529	0.46973778550790307	0.7104998460205981
50	0.736606375536325	0.6180351080557314	0.8234889185590523
55	0.736606375536325	0.6180351080557314	0.8234889185590523
58	0.736606375536325	0.6180351080557314	0.8234889185590523	0.6015892465594529	0.46973778550790307	0.7104998460205981
61	0.736606375536325	0.6180351080557314	0.8234889185590523	0.6015892465594529	0.46973778550790307	0.7104998460205981
63				0.6015892465594529	0.46973778550790307	0.7104998460205981
65				0.6015892465594529	0.46973778550790307	0.7104998460205981
67				0.6015892465594529	0.46973778550790307	0.7104998460205981
72	0.736606375536325	0.6180351080557314	0.8234889185590523
73				0.6015892465594529	0.46973778550790307	0.7104998460205981
76	0.736606375536325	0.6180351080557314	0.8234889185590523	0.6015892465594529	0.46973778550790307	0.7104998460205981
78	0.736606375536325	0.6180351080557314	0.8234889185590523
80	0.736606375536325	0.6180351080557314	0.8234889185590523
82	0.736606375536325	0.6180351080557314	0.8234889185590523
85	0.736606375536325	0.6180351080557314	0.8234889185590523
86	0.736606375536325	0.6180351080557314	0.8234889185590523
88				0.6015892465594529	0.46973778550790307	0.7104998460205981
95	0.736606375536325	0.6180351080557314	0.8234889185590523
97	0.736606375536325	0.6180351080557314	0.8234889185590523	0.6015892465594529	0.46973778550790307	0.7104998460205981
98				0.6015892465594529	0.46973778550790307	0.7104998460205981
100				0.6015892465594529	0.46973778550790307	0.7104998460205981
101				0.6015892465594529	0.46973778550790307	0.7104998460205981
104	0.736606375536325	0.6180351080557314	0.8234889185590523
105	0.736606375536325	0.6180351080557314	0.8234889185590523	0.6015892465594529	0.46973778550790307	0.7104998460205981
106				0.6015892465594529	0.46973778550790307	0.7104998460205981
114				0.6015892465594529	0.46973778550790307	0.7104998460205981
115	0.736606375536325	0.6180351080557314	0.8234889185590523
117				0.6015892465594529	0.46973778550790307	0.7104998460205981
119	0.703124267557401	0.5687814244239907	0.8026281944173798
130	0.703124267557401	0.5687814244239907	0.8026281944173798
132	0.6679680541795309	0.5206292669818439	0.7792244358264211
134				0.6015892465594529	0.46973778550790307	0.7104998460205981
136				0.6015892465594529	0.46973778550790307	0.7104998460205981
143				0.6015892465594529	0.46973778550790307	0.7104998460205981
144	0.6679680541795309	0.5206292669818439	0.7792244358264211
150	0.6679680541795309	0.5206292669818439	0.7792244358264211
153				0.6015892465594529	0.46973778550790307	0.7104998460205981
160	0.6679680541795309	0.5206292669818439	0.7792244358264211
163	0.6679680541795309	0.5206292669818439	0.7792244358264211
164	0.6679680541795309	0.5206292669818439	0.7792244358264211
165				0.6015892465594529	0.46973778550790307	0.7104998460205981
166	0.6679680541795309	0.5206292669818439	0.7792244358264211
169	0.6679680541795309	0.5206292669818439	0.7792244358264211
173				0.6015892465594529	0.46973778550790307	0.7104998460205981
176	0.6679680541795309	0.5206292669818439	0.7792244358264211
179	0.6679680541795309	0.5206292669818439	0.7792244358264211
188	0.6679680541795309	0.5206292669818439	0.7792244358264211
201				0.6015892465594529	0.46973778550790307	0.7104998460205981
207	0.6679680541795309	0.5206292669818439	0.7792244358264211
209	0.6679680541795309	0.5206292669818439	0.7792244358264211
223				0.6015892465594529	0.46973778550790307	0.7104998460205981
235	0.6679680541795309	0.5206292669818439	0.7792244358264211
249	0.6679680541795309	0.5206292669818439	0.7792244358264211
259	0.6679680541795309	0.5206292669818439	0.7792244358264211
262	0.6679680541795309	0.5206292669818439	0.7792244358264211
277				0.6015892465594529	0.46973778550790307	0.7104998460205981
289	0.6679680541795309	0.5206292669818439	0.7792244358264211
