## Supplementary material for "Clinical Evidence for Improved Outcomes with Histamine Antagonists and Aspirin in 22,560 COVID-19 Patients": Supp Files 5-8: Outcome_1_Result_b_KM_table.csv

Outcome 1 Result 1b Kaplan-Meier Table
Generated by TriNetX
Cohort Statistics
Cohort	Cohort Name	Patients in Cohort	Patients with Outcome	Median Survival (Days)	Survival Probability at End of Time Window
1	CovRedef+H1+H2+vent	88	22		0.6679680541795309
2	CovRedef-(H1+H2)+vent	88	27		0.6015892465594529
Log-Rank Test
χ²	df	p
2.197065420618893	1	0.13827375482808865
