## Supplementary material for "Clinical Evidence for Improved Outcomes with Histamine Antagonists and Aspirin in 22,560 COVID-19 Patients": Supp Files 5-8: Propensity_Score_Density_Graph.csv

Propensity Score Density Graph
Generated by TriNetX
Graph Data Table
Propensity Score	Cohort 1 Before: Patients	Cohort 2 Before: Patients	Cohort 1 After: Patients	Cohort 2 After: Patients
0.8		10
0.8200000000000001	4	16	4	4
0.84	3	18	3	3
0.86	7	52	7	7
0.88	20	121	20	20
0.9	17	206	17	17
0.92	12	112	12	12
0.9400000000000001	14	329	14	14
0.96	11	332	11	11
