## Supplementary material for "Clinical Evidence for Improved Outcomes with Histamine Antagonists and Aspirin in 22,560 COVID-19 Patients": Supp Files 9-12: Baseline_Patient_Characteristics.csv

Baseline Patient Characteristics
Generated by TriNetX
Baseline Patient Characteristics
Characteristic ID	Characteristic Name	Category	Cohort 1 Before: Patient Count	Cohort 1 Before: % of Cohort	Cohort 1 Before: Mean	Cohort 1 Before: SD	Cohort 1 Before: Min	Cohort 1 Before: Max	Cohort 2 Before: Patient Count	Cohort 2 Before: % of Cohort	Cohort 2 Before: Mean	Cohort 2 Before: SD	Cohort 2 Before: Min	Cohort 2 Before: Max	Before: p-Value	Before: Standardized Mean Difference	Cohort 1 After: Patient Count	Cohort 1 After: % of Cohort	Cohort 1 After: Mean	Cohort 1 After: SD	Cohort 1 After: Min	Cohort 1 After: Max	Cohort 2 After: Patient Count	Cohort 2 After: % of Cohort	Cohort 2 After: Mean	Cohort 2 After: SD	Cohort 2 After: Min	Cohort 2 After: Max	After: p-Value	After: Standardized Mean Difference
Age	Current Age		344	100%	62.061047	17.37846	0	90	397	100%	55.337532	22.23138	0	90	0.000006703492	0.33696747	305	100%	60.98361	17.621283	0	90	305	100%	61.340984	17.403355	0	90	0.8011222	0.020406784
AI	Age at Index		344	100%	61.67442	17.333593	0	90	397	100%	54.937027	22.276466	0	90	0.0000064790033	0.3375677	305	100%	60.59672	17.576841	0	90	305	100%	60.963936	17.433012	0	90	0.7956818	0.020977523
M	Male		195	56.686%					246	61.965%					0.14431144	0.10761476	177	58.033%					185	60.656%					0.50961375	0.05341887
F	Female		149	43.314%					151	38.035%					0.14431144	0.10761476	128	41.967%					120	39.344%					0.50961375	0.05341887
