## Supplementary material for "Clinical Evidence for Improved Outcomes with Histamine Antagonists and Aspirin in 22,560 COVID-19 Patients": Supp Files 9-12: Outcome_1_Result_a_MOA_graph.csv

Outcome 1 Result 1a Measures of Association Graph
Generated by TriNetX
Graph Data Table
Cohort	CohortName	Risk
1	CovRedef+ASS+HistamineAnta+vent	0.2721311475409836
2	CovRedef-ASS-HistamineAnta+vent	0.40327868852459015
