## Supplementary material for "Clinical Evidence for Improved Outcomes with Histamine Antagonists and Aspirin in 22,560 COVID-19 Patients": Supp Files 9-12: Outcome_1_Result_a_MOA_table.csv

Outcome 1 Result 1a Measures of Association Table
Generated by TriNetX
Cohort Statistics
Cohort	Cohort Name	Patients in Cohort	Patients with Outcome	Risk
1	CovRedef+ASS+HistamineAnta+vent	305	83	0.2721311475409836
2	CovRedef-ASS-HistamineAnta+vent	305	123	0.40327868852459015
Risk Difference
Risk Difference	95 % CI Lower	95 % CI Upper	z	p
-0.13114754098360654	-0.20548372296750395	-0.05681135899970913	-3.424527168948451	0.0006158702613540694
Risk Ratio
Risk Ratio	95 % CI Lower	95 % CI Upper
0.6747967479674797	0.5368199114592356	0.8482372604803505
Odds Ratio
Odds Ratio	95 % CI Lower	95 % CI Upper
0.5532117483336995	0.39356934433672885	0.7776094426515722
