## Supplementary material for "Clinical Evidence for Improved Outcomes with Histamine Antagonists and Aspirin in 22,560 COVID-19 Patients": Supp Files 9-12: Outcome_1_Result_b_KM_graph.csv

Outcome 1 Result 1b Kaplan-Meier Graph
Generated by TriNetX
Graph Data Table
Time (Days)	Cohort 1: Survival Probability	Cohort 1: Survival Probability 95 % CI Lower	Cohort 1: Survival Probability 95 % CI Upper	Cohort 2: Survival Probability	Cohort 2: Survival Probability 95 % CI Lower	Cohort 2: Survival Probability 95 % CI Upper
1	0.9901639344262293	0.9698163822689336	0.9968170445052112	0.9508196721311473	0.9197472744566163	0.9700560645759672
2	0.9698875398646	0.9429217071970826	0.9842196294126554	0.9055425448868067	0.8660704964527828	0.9338242041733164
3	0.9421764672970407	0.9086074430815617	0.9636605001110523	0.8733295689817426	0.8293601906920913	0.9066065526244541
4	0.9351452996306451	0.900179357910287	0.9581462525687104	0.8476434051881614	0.8006143581573406	0.8843818409312793
5	0.9138111863310867	0.8750664728224461	0.940943997023279	0.8179015313219102	0.767838188972831	0.8581706843812946
6	0.9031024614912696	0.8626954321531205	0.9320846169772391	0.7991423218879219	0.7474044924492401	0.8414144838966862
7	0.8816000219319533	0.8382161638748253	0.9139461804301614	0.7797456635896712	0.7263547030190377	0.8239924903552188
8	0.8708049196225823	0.8260783092488717	0.9046923354144772	0.7403645694689808	0.6840862471518668	0.7881899384671657
9	0.8525106986221073	0.8056518735596799	0.8888514597790479	0.7283586575316461	0.6713056325886536	0.7771765546450017
10	0.8377486086026773	0.789317947891674	0.8759232173367425	0.7076666502154068	0.6493074107041542	0.7581543733833468
11	0.8340252814533319	0.7852140630080379	0.8726457900594249	0.6949540756606389	0.635832892231869	0.7464275018841473
12	0.8224949780231011	0.7724872531884722	0.8624928705646758	0.6863211057766558	0.6266950883678042	0.7384508344846784
13	0.7950784787556644	0.7424577255305732	0.8381275713538847	0.6730374714713011	0.6126406172071556	0.726167984493907
14	0.7870066160271805	0.7336531990691818	0.8309132860925241	0.659576722041875	0.5984465983591455	0.7136797616329165
15	0.7748364106246983	0.7204356231086054	0.8199854603281503	0.6366747525265319	0.5743951340650681	0.6923470795086483
16	0.7706929004074541	0.7159373119448816	0.8162607765952882	0.6225264246926088	0.5595778235646535	0.6791318214179982
17	0.7706929004074541	0.7159373119448816	0.8162607765952882
18	0.7663387032300107	0.7111790652993798	0.812367015761225	0.6129490950819532	0.549571184266351	0.6701661941194827
19	0.7619344578091488	0.7063679364981377	0.8084260990592722	0.6081227242545363	0.5445367917376777	0.6656411303372595
20	0.7574787007459374	0.7015023259807144	0.8044367634250861	0.6031786370654754	0.539369850179945	0.6610136577585196
21	0.7529429001426683	0.6965458014208096	0.8003772341282581	0.5877125181663606	0.5231673238236655	0.646571422250213
22	0.743760669653123	0.6865284947727907	0.7921446415619519	0.5824650849684467	0.5176790944639095	0.6416645253596759
23	0.743760669653123	0.6865284947727907	0.7921446415619519	0.5824650849684467	0.5176790944639095	0.6416645253596759
24	0.7390829295924116	0.6814277328473467	0.7879477158752274	0.5768100841435101	0.51170319519015	0.6364285072453809
25	0.7390829295924116	0.6814277328473467	0.7879477158752274	0.5768100841435101	0.51170319519015	0.6364285072453809
26	0.7245911074435408	0.6656187501496549	0.7749461184365656	0.5768100841435101	0.51170319519015	0.6364285072453809
27	0.7245911074435408	0.6656187501496549	0.7749461184365656	0.5768100841435101	0.51170319519015	0.6364285072453809
28	0.7245911074435408	0.6656187501496549	0.7749461184365656	0.5650384497732341	0.49923184053818154	0.625559381456675
29	0.7098035338222443	0.649559665682358	0.7616212540789442	0.5650384497732341	0.49923184053818154	0.625559381456675
30	0.7098035338222443	0.649559665682358	0.7616212540789442	0.5588292360394624	0.49262115597446365	0.6198560922166136
31	0.7098035338222443	0.649559665682358	0.7616212540789442	0.5588292360394624	0.49262115597446365	0.6198560922166136
32				0.552478903811741	0.4858566007941251	0.6140284098366535
33				0.5460547305116048	0.4790245687859493	0.6081257548041121
34	0.7048049173868765	0.6441466665300429	0.757104744228586	0.5395540789578956	0.472122453267553	0.6021456554852556
35	0.6996976353768264	0.6386095630490308	0.7524944576917302	0.5330534274041859	0.46524718056724174	0.5961449330300185
36	0.6996976353768264	0.6386095630490308	0.7524944576917302	0.5264725208930228	0.4582976972019999	0.590063479557185
37	0.6996976353768264	0.6386095630490308	0.7524944576917302	0.5198083117677946	0.45127103382924283	0.583898422858434
38	0.6996976353768264	0.6386095630490308	0.7524944576917302	0.5129687287182182	0.4440526234353709	0.5775802090373259
39	0.6996976353768264	0.6386095630490308	0.7524944576917302
40				0.5129687287182182	0.4440526234353709	0.5775802090373259
41	0.6996976353768264	0.6386095630490308	0.7524944576917302	0.5129687287182182	0.4440526234353709	0.5775802090373259
43	0.6996976353768264	0.6386095630490308	0.7524944576917302
44	0.6996976353768264	0.6386095630490308	0.7524944576917302	0.5129687287182182	0.4440526234353709	0.5775802090373259
45	0.6996976353768264	0.6386095630490308	0.7524944576917302	0.5056406040222436	0.4362467910378774	0.5708780019681863
46	0.6996976353768264	0.6386095630490308	0.7524944576917302	0.5056406040222436	0.4362467910378774	0.5708780019681863
47	0.6996976353768264	0.6386095630490308	0.7524944576917302
48	0.6996976353768264	0.6386095630490308	0.7524944576917302	0.5056406040222436	0.4362467910378774	0.5708780019681863
49	0.6996976353768264	0.6386095630490308	0.7524944576917302
50	0.6996976353768264	0.6386095630490308	0.7524944576917302
51	0.6996976353768264	0.6386095630490308	0.7524944576917302	0.5056406040222436	0.4362467910378774	0.5708780019681863
53	0.6996976353768264	0.6386095630490308	0.7524944576917302	0.49748511040898163	0.4274101481837062	0.563557932541781
54	0.6996976353768264	0.6386095630490308	0.7524944576917302
55	0.6996976353768264	0.6386095630490308	0.7524944576917302
56	0.6996976353768264	0.6386095630490308	0.7524944576917302	0.49748511040898163	0.4274101481837062	0.563557932541781
57				0.49748511040898163	0.4274101481837062	0.563557932541781
58	0.6930967142883657	0.6311040923645157	0.7467976848864152	0.49748511040898163	0.4274101481837062	0.563557932541781
59				0.48791808905496264	0.41673626832976246	0.5552572029697433
61	0.6930967142883657	0.6311040923645157	0.7467976848864152
62	0.6930967142883657	0.6311040923645157	0.7467976848864152
64	0.6930967142883657	0.6311040923645157	0.7467976848864152
67	0.6930967142883657	0.6311040923645157	0.7467976848864152	0.48791808905496264	0.41673626832976246	0.5552572029697433
69				0.48791808905496264	0.41673626832976246	0.5552572029697433
70				0.48791808905496264	0.41673626832976246	0.5552572029697433
71	0.6930967142883657	0.6311040923645157	0.7467976848864152	0.48791808905496264	0.41673626832976246	0.5552572029697433
73	0.6930967142883657	0.6311040923645157	0.7467976848864152
74	0.6930967142883657	0.6311040923645157	0.7467976848864152
75	0.6930967142883657	0.6311040923645157	0.7467976848864152	0.48791808905496264	0.41673626832976246	0.5552572029697433
76	0.6930967142883657	0.6311040923645157	0.7467976848864152	0.48791808905496264	0.41673626832976246	0.5552572029697433
77	0.6930967142883657	0.6311040923645157	0.7467976848864152
78	0.6853956396851616	0.6220910194880187	0.7403482437146455
79				0.48791808905496264	0.41673626832976246	0.5552572029697433
80	0.6853956396851616	0.6220910194880187	0.7403482437146455
82	0.6853956396851616	0.6220910194880187	0.7403482437146455
83	0.6853956396851616	0.6220910194880187	0.7403482437146455	0.48791808905496264	0.41673626832976246	0.5552572029697433
84				0.4763009916965112	0.4032662793012898	0.5456590695524222
85				0.4763009916965112	0.4032662793012898	0.5456590695524222
87	0.6853956396851616	0.6220910194880187	0.7403482437146455	0.4763009916965112	0.4032662793012898	0.5456590695524222
88	0.6853956396851616	0.6220910194880187	0.7403482437146455
89				0.4763009916965112	0.4032662793012898	0.5456590695524222
90	0.6853956396851616	0.6220910194880187	0.7403482437146455
92	0.6684722905571326	0.602101674434764	0.7263342430393369
93	0.6684722905571326	0.602101674434764	0.7263342430393369
97	0.6684722905571326	0.602101674434764	0.7263342430393369
98	0.6684722905571326	0.602101674434764	0.7263342430393369	0.4763009916965112	0.4032662793012898	0.5456590695524222
99	0.6684722905571326	0.602101674434764	0.7263342430393369
100	0.6684722905571326	0.602101674434764	0.7263342430393369
101	0.6684722905571326	0.602101674434764	0.7263342430393369	0.4763009916965112	0.4032662793012898	0.5456590695524222
103	0.6684722905571326	0.602101674434764	0.7263342430393369	0.4763009916965112	0.4032662793012898	0.5456590695524222
104				0.4763009916965112	0.4032662793012898	0.5456590695524222
105	0.6684722905571326	0.602101674434764	0.7263342430393369	0.4763009916965112	0.4032662793012898	0.5456590695524222
106	0.6684722905571326	0.602101674434764	0.7263342430393369
107	0.6684722905571326	0.602101674434764	0.7263342430393369	0.4763009916965112	0.4032662793012898	0.5456590695524222
108				0.4763009916965112	0.4032662793012898	0.5456590695524222
109				0.4763009916965112	0.4032662793012898	0.5456590695524222
110	0.6684722905571326	0.602101674434764	0.7263342430393369
111				0.45724895202865085	0.3780979024621577	0.5328056157418338
112	0.6684722905571326	0.602101674434764	0.7263342430393369	0.45724895202865085	0.3780979024621577	0.5328056157418338
114	0.6684722905571326	0.602101674434764	0.7263342430393369	0.45724895202865085	0.3780979024621577	0.5328056157418338
116	0.6684722905571326	0.602101674434764	0.7263342430393369
117				0.45724895202865085	0.3780979024621577	0.5328056157418338
118	0.6684722905571326	0.602101674434764	0.7263342430393369
120	0.6684722905571326	0.602101674434764	0.7263342430393369
121	0.6684722905571326	0.602101674434764	0.7263342430393369
122	0.6684722905571326	0.602101674434764	0.7263342430393369	0.45724895202865085	0.3780979024621577	0.5328056157418338
123	0.6684722905571326	0.602101674434764	0.7263342430393369
124	0.6684722905571326	0.602101674434764	0.7263342430393369
126	0.6684722905571326	0.602101674434764	0.7263342430393369
128	0.6684722905571326	0.602101674434764	0.7263342430393369
129				0.45724895202865085	0.3780979024621577	0.5328056157418338
130	0.6684722905571326	0.602101674434764	0.7263342430393369
131				0.45724895202865085	0.3780979024621577	0.5328056157418338
133				0.45724895202865085	0.3780979024621577	0.5328056157418338
134	0.6684722905571326	0.602101674434764	0.7263342430393369
135	0.6684722905571326	0.602101674434764	0.7263342430393369
140	0.6684722905571326	0.602101674434764	0.7263342430393369
141	0.6684722905571326	0.602101674434764	0.7263342430393369	0.45724895202865085	0.3780979024621577	0.5328056157418338
143	0.6684722905571326	0.602101674434764	0.7263342430393369
144	0.6684722905571326	0.602101674434764	0.7263342430393369
146	0.6684722905571326	0.602101674434764	0.7263342430393369
147	0.6684722905571326	0.602101674434764	0.7263342430393369
152	0.6684722905571326	0.602101674434764	0.7263342430393369
154				0.45724895202865085	0.3780979024621577	0.5328056157418338
156	0.6684722905571326	0.602101674434764	0.7263342430393369
159	0.6684722905571326	0.602101674434764	0.7263342430393369
160	0.6684722905571326	0.602101674434764	0.7263342430393369
162	0.6684722905571326	0.602101674434764	0.7263342430393369	0.45724895202865085	0.3780979024621577	0.5328056157418338
163	0.6684722905571326	0.602101674434764	0.7263342430393369
164	0.6684722905571326	0.602101674434764	0.7263342430393369
165				0.45724895202865085	0.3780979024621577	0.5328056157418338
167	0.6684722905571326	0.602101674434764	0.7263342430393369
168	0.6684722905571326	0.602101674434764	0.7263342430393369	0.45724895202865085	0.3780979024621577	0.5328056157418338
170	0.6684722905571326	0.602101674434764	0.7263342430393369	0.45724895202865085	0.3780979024621577	0.5328056157418338
172				0.45724895202865085	0.3780979024621577	0.5328056157418338
173	0.6684722905571326	0.602101674434764	0.7263342430393369
177	0.6684722905571326	0.602101674434764	0.7263342430393369
178	0.6684722905571326	0.602101674434764	0.7263342430393369
182	0.623907471186657	0.512712705215561	0.7166694590463958
184	0.623907471186657	0.512712705215561	0.7166694590463958
188	0.623907471186657	0.512712705215561	0.7166694590463958
189	0.623907471186657	0.512712705215561	0.7166694590463958
193				0.45724895202865085	0.3780979024621577	0.5328056157418338
195				0.45724895202865085	0.3780979024621577	0.5328056157418338
197	0.623907471186657	0.512712705215561	0.7166694590463958
199	0.623907471186657	0.512712705215561	0.7166694590463958
200				0.45724895202865085	0.3780979024621577	0.5328056157418338
212	0.623907471186657	0.512712705215561	0.7166694590463958
218				0.45724895202865085	0.3780979024621577	0.5328056157418338
230	0.623907471186657	0.512712705215561	0.7166694590463958
231	0.623907471186657	0.512712705215561	0.7166694590463958
235	0.623907471186657	0.512712705215561	0.7166694590463958
239				0.45724895202865085	0.3780979024621577	0.5328056157418338
244				0.45724895202865085	0.3780979024621577	0.5328056157418338
252	0.623907471186657	0.512712705215561	0.7166694590463958	0.45724895202865085	0.3780979024621577	0.5328056157418338
256	0.623907471186657	0.512712705215561	0.7166694590463958	0.45724895202865085	0.3780979024621577	0.5328056157418338
277				0.45724895202865085	0.3780979024621577	0.5328056157418338
289	0.623907471186657	0.512712705215561	0.7166694590463958
300	0.623907471186657	0.512712705215561	0.7166694590463958
