## Supplementary material for "Clinical Evidence for Improved Outcomes with Histamine Antagonists and Aspirin in 22,560 COVID-19 Patients": Supp Files 9-12: Outcome_1_Result_b_KM_table.csv

Outcome 1 Result 1b Kaplan-Meier Table
Generated by TriNetX
Cohort Statistics
Cohort	Cohort Name	Patients in Cohort	Patients with Outcome	Median Survival (Days)	Survival Probability at End of Time Window
1	CovRedef+ASS+HistamineAnta+vent	305	83		0.623907471186657
2	CovRedef-ASS-HistamineAnta+vent	305	123	53	0.45724895202865085
Log-Rank Test
χ²	df	p
20.74489091733013	1	0.000005247138330691968
