## Supplementary material for "Clinical Evidence for Improved Outcomes with Histamine Antagonists and Aspirin in 22,560 COVID-19 Patients": Supp Files 9-12: Propensity_Score_Density_Graph.csv

Propensity Score Density Graph
Generated by TriNetX
Graph Data Table
Propensity Score	Cohort 1 Before: Patients	Cohort 2 Before: Patients	Cohort 1 After: Patients	Cohort 2 After: Patients
0.36	9	5	6	5
0.38	4	8	3	4
0.4	10	14	10	10
0.42	20	13	12	13
0.44	26	25	24	25
0.46	45	33	38	33
0.48	37	36	32	36
0.5	34	38	32	31
0.52	33	29	28	29
0.54	36	31	31	30
0.56	20	34	20	21
0.58	27	27	27	26
0.6	11	23	11	11
0.62	9	9	8	8
0.64	9	15	9	9
0.66	1	14	1	1
0.68	4	8	4	4
0.7000000000000001	3	8	3	3
0.72	3	10	3	3
0.74	1	3	1	1
0.76	2	14	2	2
